# DELTA: Fortifying Human Biological Resilience with an N=1 Digital Health and Dynamic Biomarker Protocol

**DOI:** 10.64898/2026.02.10.26345969

**Authors:** Peter Wang, Nigel Foo, Chengxun Su, Nicole Yong Ting Leung, Shang Wei Song, Gyula Seres, Yoann Sapanel, Lissa Hooi, Avelle Wong, Yoong Hun Ong, Poonam Rai, Hyunjin Park, Han Shi Jocelyn Chew, Laureen Yi Ting Wang, Jonathan Wei Jie Lee, Xavier Tadeo, Dean Ho

## Abstract

Societies are aging rapidly in parallel with the increasingly earlier onset of serious diseases in younger populations. These and other factors are creating a substantial disparity between healthspan, the period of life where an individual is free from serious chronic disease or disability, and lifespan — expanding the morbidity span. Extending healthspan has thus become a major priority. To pursue an integrated strategy toward healthspan support, we launched DELTA, a prospective, open-label, interventional, and participatory N=1 study (NCT06630637) conducted on a healthy individual (DELTA001, author D.H.). The study was conducted with methodological rigor to support repeatability, transparency, and balanced reporting. The core focus of the DELTA protocol was to assess and enhance human biological resilience. This was demonstrated through the subject’s adaptive capacity, revealed through changes and trajectories in cardiometabolic and pleiotropic biomarker levels based upon systematically administered challenges (e.g., fasting). Specifically, the interventional DELTA protocol integrates time-restricted eating (TRE, fasting), strength and cardiovascular fitness regimens, a Mediterranean-inspired dietary protocol, and supplementation alongside an analytics and reporting framework comprised of artificial intelligence (AI), digital health, and wearables-based sleep performance monitoring, microbiome assessment, and longitudinal tracking of biomarker dynamics and performance outcomes. This study introduces new methods and metrics for assessing these biomarker dynamics, including the development of digital biomarkers that reflect dynamic human functional resilience. Findings from DELTA may actionably guide the design of larger participatory human trials to monitor biomarker resilience, design appropriate interventions for dynamic administration, and subsequently fortify healthspan at a population level.
