## Supplementary Data 2 for "DELTA: Fortifying Human Biological Resilience with an N=1 Digital Health and Dynamic Biomarker Protocol"

### Sheet: Percentage Abundances
Actinobacteria					Firmicutes
Replicate	Feeding Condition				Replicate	Feeding Condition
	OMAD	3MAD	POST48			OMAD	3MAD	POST48
1	2.67904	1.27545	1.96725		1	69.1342	60.109	64.0893
2	1.56717	1.77636	1.43858		2	51.8978	53.7518	58.2269
3	0.932668	0.801865	0.828799		3	60.652	67.6536	66.1508
4	1.66916	-	6.87006		4	56.4205	-	33.3679
5	0.509749	-	4.49835		5	45.9732	-	60.1975
6	1.86939	-	3.10797		6	54.6804	-	57.4573
7	3.24821	-	1.41275		7	78.0092	-	60.2167
Bacteroidetes					Proteobacteria
Replicate	Feeding Condition				Replicate	Feeding Condition
	OMAD	3MAD	POST48			OMAD	3MAD	POST48
1	27.5656	37.335	33.6924		1	0.621174	1.275	0.251067
2	43.1766	39.9146	38.7665		2	3.35846	4.54077	1.56797
3	35.7913	31.1258	27.8687		3	2.62405	0.415877	5.15167
4	37.5211	-	53.6506		4	4.38925	-	6.09633
5	41.8806	-	34.086		5	11.6365	-	1.21816
6	42.1026	-	36.2533		6	1.34762	-	3.18143
7	18.0251	-	35.5874		7	0.714704	-	2.78319

### Sheet: F-to-B Ratio
Firmicutes/Bacteriodetes Ratio
Replicate	Feeding Condition
	OMAD	3MAD	POST48
1	2.50799	1.60999	1.90219
2	1.20199	1.34667	1.50199
3	1.6946	2.17355	2.37366
4	1.5037	-	0.621948
5	1.09772	-	1.76605
6	1.29874	-	1.58488
7	4.32782	-	1.69208

### Sheet: Diversity Indices
Shannon
Replicate	Feeding Condition
	OMAD	3MAD	POST48
1	3.59144	3.7219	3.34364
2	3.91858	4.04529	3.61935
3	3.72222	3.63945	3.77304
4	3.93502		3.91358
5	3.43955		3.68596
6	3.61279		3.80474
7	3.6787		3.57438
Chao1
Replicate	Feeding Condition
	OMAD	3MAD	POST48
1	179	194.4	143.25
2	213.5	246.25	214.167
3	236	176	229.167
4	242.125		419.6
5	199.667		219
6	174.125		228.125
7	225		191.667
Inverse Simpson
Replicate	Feeding Condition
	OMAD	3MAD	POST48
1	20.4897	23.3784	16.6046
2	28.7165	34.5076	17.6416
3	24.1681	22.1522	24.0328
4	29.5964		20.9579
5	14.9375		19.6533
6	22.0368		24.4708
7	22.4105		17.5635

### Sheet: Pathway Analysis
Pathway_ID	Description	p-value
PWY-5532	adenosine nucleotides degradation IV	0.025821512888843812
PWY490-3	nitrate reduction VI (assimilatory)	0.041358047111644355
PWY-7644	heparin degradation	0.10511131851161751
PWY-5265	peptidoglycan biosynthesis II (staphylococci)	0.10834332292490997
PWY-7374	1,4-dihydroxy-6-naphthoate biosynthesis I	0.16137073695125065
PWY-7210	pyrimidine deoxyribonucleotides biosynthesis from CTP	0.1657337683119593
PWY-7198	pyrimidine deoxyribonucleotides de novo biosynthesis IV	0.16581007371025433
PWY-6263	superpathway of menaquinol-8 biosynthesis II	0.1715616300366409
PWY-7371	1,4-dihydroxy-6-naphthoate biosynthesis II	0.1793294048528745
LEU-DEG2-PWY	L-leucine degradation I	0.20606768056703637
PWY-7094	fatty acid salvage	0.21979981776014415
TYRFUMCAT-PWY	L-tyrosine degradation I	0.2278501057049918
PWY-5022	4-aminobutanoate degradation V	0.262514
PWY-5177	glutaryl-CoA degradation	0.2713440647517738
PWY-5920	superpathway of heme biosynthesis from glycine	0.2798543195468573
PWY-5971	palmitate biosynthesis II (bacteria and plants)	0.3163387434997657
PWY-6876	isopropanol biosynthesis	0.3202391729078871
PWY-5415	catechol degradation I (meta-cleavage pathway)	0.3358458494196357
SALVADEHYPOX-PWY	adenosine nucleotides degradation II	0.3405758380820895
DAPLYSINESYN-PWY	L-lysine biosynthesis I	0.3438116746289058
PWY-5304	superpathway of sulfur oxidation (Acidianus ambivalens)	0.34825780453587063
ARGORNPROST-PWY	arginine, ornithine and proline interconversion	0.34860766864570314
PWY-5028	L-histidine degradation II	0.3534336482518471
P101-PWY	ectoine biosynthesis	0.355918
P221-PWY	octane oxidation	0.355918
METH-ACETATE-PWY	methanogenesis from acetate	0.35591768374958205
PWY-5676	acetyl-CoA fermentation to butanoate II	0.35591768374958205
P162-PWY	L-glutamate degradation V (via hydroxyglutarate)	0.35591768374958205
PWY-5507	adenosylcobalamin biosynthesis I (early cobalt insertion)	0.35591768374958205
PWY-7431	aromatic biogenic amine degradation (bacteria)	0.35591768374958205
PWY-7376	cob(II)yrinate a,c-diamide biosynthesis II (late cobalt incorporation)	0.35591768374958205
P381-PWY	adenosylcobalamin biosynthesis II (late cobalt incorporation)	0.3559176837495821
METHGLYUT-PWY	superpathway of methylglyoxal degradation	0.3637632979693065
ARGSYN-PWY	L-arginine biosynthesis I (via L-ornithine)	0.36558122921650427
PWY-7400	L-arginine biosynthesis IV (archaebacteria)	0.36708411012385694
PWY-6588	pyruvate fermentation to acetone	0.3739074363005567
ARGSYNBSUB-PWY	L-arginine biosynthesis II (acetyl cycle)	0.3844389044355028
PWY-6353	purine nucleotides degradation II (aerobic)	0.38457940857435774
PWY-7003	glycerol degradation to butanol	0.3882352876100149
ARO-PWY	chorismate biosynthesis I	0.4140059276752245
DENITRIFICATION-PWY	nitrate reduction I (denitrification)	0.41497987005891535
UDPNAGSYN-PWY	UDP-N-acetyl-D-glucosamine biosynthesis I	0.42430442448692574
PRPP-PWY	superpathway of histidine, purine, and pyrimidine biosynthesis	0.42537032799098196
COMPLETE-ARO-PWY	superpathway of aromatic amino acid biosynthesis	0.425503
PWY0-41	allantoin degradation IV (anaerobic)	0.42761596025456816
PWY0-1296	purine ribonucleosides degradation	0.43010325013633616
PWY-5705	allantoin degradation to glyoxylate III	0.430561
AEROBACTINSYN-PWY	aerobactin biosynthesis	0.4356865088849248
PWY-7446	sulfoglycolysis	0.44008783077727587
PWY-6572	chondroitin sulfate degradation I (bacterial)	0.4460876047204747
PWY-5154	L-arginine biosynthesis III (via N-acetyl-L-citrulline)	0.4572585759646399
PWY0-1261	anhydromuropeptides recycling	0.46886235413869914
P4-PWY	superpathway of L-lysine, L-threonine and L-methionine biosynthesis I	0.47028442009212923
PWY-6628	superpathway of L-phenylalanine biosynthesis	0.4725550838838032
FUCCAT-PWY	fucose degradation	0.47504000638013366
PWY-6630	superpathway of L-tyrosine biosynthesis	0.47504542590605126
PWY-1861	formaldehyde assimilation II (RuMP Cycle)	0.4761123728166531
RUMP-PWY	formaldehyde oxidation I	0.4762266477566218
TEICHOICACID-PWY	teichoic acid (poly-glycerol) biosynthesis	0.4832886724975447
PWY0-1241	ADP-L-glycero-&beta;-D-manno-heptose biosynthesis	0.48998643710672374
PWY-6690	cinnamate and 3-hydroxycinnamate degradation to 2-oxopent-4-enoate	0.49054
HCAMHPDEG-PWY	3-phenylpropanoate and 3-(3-hydroxyphenyl)propanoate degradation to 2-oxopent-4-enoate	0.49054
P125-PWY	superpathway of (R,R)-butanediol biosynthesis	0.4948314615441467
PWY-6629	superpathway of L-tryptophan biosynthesis	0.49731657469389867
FUC-RHAMCAT-PWY	superpathway of fucose and rhamnose degradation	0.49739876816663053
PWY-6396	superpathway of 2,3-butanediol biosynthesis	0.5008977373982594
PWY-5189	tetrapyrrole biosynthesis II (from glycine)	0.5081898403779379
CODH-PWY	reductive acetyl coenzyme A pathway	0.5112564351688187
3-HYDROXYPHENYLACETATE-DEGRADATION-PWY	4-hydroxyphenylacetate degradation	0.5132259795521492
PWY-5188	tetrapyrrole biosynthesis I (from glutamate)	0.5133004625107174
PWY0-42	2-methylcitrate cycle I	0.5175794230481392
PWY-7211	superpathway of pyrimidine deoxyribonucleotides de novo biosynthesis	0.5197919459925321
PWY-7377	cob(II)yrinate a,c-diamide biosynthesis I (early cobalt insertion)	0.5213922148421557
PWY-5747	2-methylcitrate cycle II	0.5283889814340228
PWY0-1277	3-phenylpropanoate and 3-(3-hydroxyphenyl)propanoate degradation	0.5316752627947969
PWY-5178	toluene degradation IV (aerobic) (via catechol)	0.5351395081438488
GALLATE-DEGRADATION-I-PWY	gallate degradation II	0.5391037942164971
GALLATE-DEGRADATION-II-PWY	gallate degradation I	0.5391037942164971
METHYLGALLATE-DEGRADATION-PWY	methylgallate degradation	0.5396639345490062
OANTIGEN-PWY	O-antigen building blocks biosynthesis (E. coli)	0.5408731263043196
PWY-6471	peptidoglycan biosynthesis IV (Enterococcus faecium)	0.5475382475137401
PROTOCATECHUATE-ORTHO-CLEAVAGE-PWY	protocatechuate degradation II (ortho-cleavage pathway)	0.5502850926474672
CATECHOL-ORTHO-CLEAVAGE-PWY	catechol degradation to &beta;-ketoadipate	0.5552955575173405
PWY-7184	pyrimidine deoxyribonucleotides de novo biosynthesis I	0.5609377511363793
PWY0-1479	tRNA processing	0.563319
PWY-5677	succinate fermentation to butanoate	0.5645329574193333
KETOGLUCONMET-PWY	ketogluconate metabolism	0.5683255036876197
PWY-5181	toluene degradation III (aerobic) (via p-cresol)	0.5758806635848643
ORNDEG-PWY	superpathway of ornithine degradation	0.5782449994109478
PWY-5417	catechol degradation III (ortho-cleavage pathway)	0.5810167778946522
PWY-5431	aromatic compounds degradation via &beta;-ketoadipate	0.5810167778946522
PWY-2941	L-lysine biosynthesis II	0.5841104425355628
PWY-6182	superpathway of salicylate degradation	0.5847583067775002
PWY-7234	inosine-5'-phosphate biosynthesis III	0.5874749442172422
PWY-6185	4-methylcatechol degradation (ortho cleavage)	0.5881379399537661
PWY-7013	L-1,2-propanediol degradation	0.5888397090526181
PWY-3781	aerobic respiration I (cytochrome c)	0.5898523848438644
POLYAMSYN-PWY	superpathway of polyamine biosynthesis I	0.59125
P124-PWY	Bifidobacterium shunt	0.5922107081004713
ARG+POLYAMINE-SYN	superpathway of arginine and polyamine biosynthesis	0.5975272825344429
PWY0-166	superpathway of pyrimidine deoxyribonucleotides de novo biosynthesis (E. coli)	0.5982833617094122
PWY-5837	1,4-dihydroxy-2-naphthoate biosynthesis I	0.5993478669962577
PWY0-321	phenylacetate degradation I (aerobic)	0.6020549711575727
P122-PWY	heterolactic fermentation	0.6033126464695112
PWY-6071	superpathway of phenylethylamine degradation	0.6071403734249404
PWY-5840	superpathway of menaquinol-7 biosynthesis	0.6095243478914995
POLYAMINSYN3-PWY	superpathway of polyamine biosynthesis II	0.6096998616566545
GLYCOGENSYNTH-PWY	glycogen biosynthesis I (from ADP-D-Glucose)	0.6113681862087496
PWY-7187	pyrimidine deoxyribonucleotides de novo biosynthesis II	0.6165154516687665
PWY-5863	superpathway of phylloquinol biosynthesis	0.619302
P562-PWY	myo-inositol degradation I	0.6270621064784831
HEMESYN2-PWY	heme biosynthesis II (anaerobic)	0.6377541989779436
GOLPDLCAT-PWY	superpathway of glycerol degradation to 1,3-propanediol	0.6405419797166081
P281-PWY	3-phenylpropanoate degradation	0.6407738005658691
PWY0-1298	superpathway of pyrimidine deoxyribonucleosides degradation	0.641923
PWY-7200	superpathway of pyrimidine deoxyribonucleoside salvage	0.6454033189020079
PWY-6562	norspermidine biosynthesis	0.646255
PPGPPMET-PWY	ppGpp biosynthesis	0.6466142230469868
PWY-7237	myo-, chiro- and scillo-inositol degradation	0.6480323763880157
FAO-PWY	fatty acid &beta;-oxidation I	0.6499252106341402
P163-PWY	L-lysine fermentation to acetate and butanoate	0.6654089537340138
PWY-7315	dTDP-N-acetylthomosamine biosynthesis	0.6672644772207588
ORNARGDEG-PWY	superpathway of L-arginine and L-ornithine degradation	0.6689861209147092
ARGDEG-PWY	superpathway of L-arginine, putrescine, and 4-aminobutanoate degradation	0.6689861209147092
PWY-5005	biotin biosynthesis II	0.6693770800129093
GLUCARDEG-PWY	D-glucarate degradation I	0.6732913644429503
GALACTARDEG-PWY	D-galactarate degradation I	0.6734018103459808
GLUCARGALACTSUPER-PWY	superpathway of D-glucarate and D-galactarate degradation	0.6734018103459808
PWY-5861	superpathway of demethylmenaquinol-8 biosynthesis	0.6775374349601138
PWY-5910	superpathway of geranylgeranyldiphosphate biosynthesis I (via mevalonate)	0.6805800576151101
PWY0-1338	polymyxin resistance	0.6861105870425581
HEME-BIOSYNTHESIS-II	heme biosynthesis I (aerobic)	0.6886219809888803
PWY-922	mevalonate pathway I	0.6893249436305426
ENTBACSYN-PWY	enterobactin biosynthesis	0.6901567167488969
PWY0-1415	superpathway of heme biosynthesis from uroporphyrinogen-III	0.6924980221381866
PWY-7090	UDP-2,3-diacetamido-2,3-dideoxy-&alpha;-D-mannuronate biosynthesis	0.696417
REDCITCYC	TCA cycle VIII (helicobacter)	0.6970434669500476
PWY0-1533	methylphosphonate degradation I	0.6992173418300607
PWY0-1297	superpathway of purine deoxyribonucleosides degradation	0.7013406603375959
PWY-5897	superpathway of menaquinol-11 biosynthesis	0.7020058407536123
PWY-5898	superpathway of menaquinol-12 biosynthesis	0.7020058407536123
PWY-5899	superpathway of menaquinol-13 biosynthesis	0.7020058407536123
PWY-6708	ubiquinol-8 biosynthesis (prokaryotic)	0.709053
PWY-5857	ubiquinol-10 biosynthesis (prokaryotic)	0.709053
PWY-5856	ubiquinol-9 biosynthesis (prokaryotic)	0.709053
PWY-5855	ubiquinol-7 biosynthesis (prokaryotic)	0.709053
PWY0-862	(5Z)-dodec-5-enoate biosynthesis	0.7123873229179255
UBISYN-PWY	superpathway of ubiquinol-8 biosynthesis (prokaryotic)	0.7134399221489323
PWY-5838	superpathway of menaquinol-8 biosynthesis I	0.7162385130371033
NAD-BIOSYNTHESIS-II	NAD salvage pathway II	0.716341
GLUCOSE1PMETAB-PWY	glucose and glucose-1-phosphate degradation	0.7191867416421275
PWY-5918	superpathay of heme biosynthesis from glutamate	0.7216097816757351
PWY-6282	palmitoleate biosynthesis I (from (5Z)-dodec-5-enoate)	0.7231686353924869
PWY-6749	CMP-legionaminate biosynthesis I	0.7251039536360925
LACTOSECAT-PWY	lactose and galactose degradation I	0.7293386115090863
ECASYN-PWY	enterobacterial common antigen biosynthesis	0.7316696447242066
PWY-5989	stearate biosynthesis II (bacteria and plants)	0.7322114552280462
PWY-7664	oleate biosynthesis IV (anaerobic)	0.7340858796289327
HEXITOLDEGSUPER-PWY	superpathway of hexitol degradation (bacteria)	0.737577
PWY-6608	guanosine nucleotides degradation III	0.7388474990282263
LPSSYN-PWY	superpathway of lipopolysaccharide biosynthesis	0.7394833473038027
PWY-5913	TCA cycle VI (obligate autotrophs)	0.7398059880165434
PWY-7254	TCA cycle VII (acetate-producers)	0.7425116580262607
CENTFERM-PWY	pyruvate fermentation to butanoate	0.7465423737287001
PWYG-321	mycolate biosynthesis	0.7469536548197807
PWY-5182	toluene degradation II (aerobic) (via 4-methylcatechol)	0.7481230270424299
PWY-5180	toluene degradation I (aerobic) (via o-cresol)	0.7481230270424299
PWY-6590	superpathway of Clostridium acetobutylicum acidogenic fermentation	0.7494778531572794
FASYN-ELONG-PWY	fatty acid elongation -- saturated	0.7510610765973146
AST-PWY	L-arginine degradation II (AST pathway)	0.7539275609169173
THREOCAT-PWY	superpathway of L-threonine metabolism	0.7545230845064069
PWY-5505	L-glutamate and L-glutamine biosynthesis	0.7546821956063519
PWY-5860	superpathway of demethylmenaquinol-6 biosynthesis I	0.7562622694124972
PWY-5862	superpathway of demethylmenaquinol-9 biosynthesis	0.7562622694124972
ALL-CHORISMATE-PWY	superpathway of chorismate metabolism	0.757336
PWY0-1061	superpathway of L-alanine biosynthesis	0.7638380620608062
PWY0-781	aspartate superpathway	0.7681756342729181
PWY-5384	sucrose degradation IV (sucrose phosphorylase)	0.7779522395799358
ASPASN-PWY	superpathway of L-aspartate and L-asparagine biosynthesis	0.7788472174599527
PWY-5973	cis-vaccenate biosynthesis	0.7865401361977884
PWY-5896	superpathway of menaquinol-10 biosynthesis	0.7916942455802062
PWY-5850	superpathway of menaquinol-6 biosynthesis I	0.7916942455802062
PWY-5845	superpathway of menaquinol-9 biosynthesis	0.7916942455802062
FERMENTATION-PWY	mixed acid fermentation	0.795813
PWY-7197	pyrimidine deoxyribonucleotide phosphorylation	0.7959608007640483
COBALSYN-PWY	adenosylcobalamin salvage from cobinamide I	0.80084
HOMOSER-METSYN-PWY	L-methionine biosynthesis I	0.8127258764358234
PWY-6269	adenosylcobalamin salvage from cobinamide II	0.8128201640185924
PWY-6895	superpathway of thiamin diphosphate biosynthesis II	0.8172026670050134
GLYOXYLATE-BYPASS	glyoxylate cycle	0.8206739634536684
TCA-GLYOX-BYPASS	superpathway of glyoxylate bypass and TCA	0.8214534181214661
P164-PWY	purine nucleobases degradation I (anaerobic)	0.8218620174740432
PWY-7663	gondoate biosynthesis (anaerobic)	0.8252635388229616
PWY-5509	adenosylcobalamin biosynthesis from cobyrinate a,c-diamide I	0.8266548491670905
SO4ASSIM-PWY	sulfate reduction I (assimilatory)	0.8282247790100941
GLYCOLYSIS-TCA-GLYOX-BYPASS	superpathway of glycolysis, pyruvate dehydrogenase, TCA, and glyoxylate bypass	0.8305440370384704
PWY-5104	L-isoleucine biosynthesis IV	0.8468756755821165
PWY-6901	superpathway of glucose and xylose degradation	0.8483541010423784
P42-PWY	incomplete reductive TCA cycle	0.8514472409108201
KDO-NAGLIPASYN-PWY	superpathway of (Kdo)2-lipid A biosynthesis	0.8554837976107333
PWY-5345	superpathway of L-methionine biosynthesis (by sulfhydrylation)	0.8564053941775587
PWY-7111	pyruvate fermentation to isobutanol (engineered)	0.8625908397424862
PWY-7228	superpathway of guanosine nucleotides de novo biosynthesis I	0.8625940200913511
NONOXIPENT-PWY	pentose phosphate pathway (non-oxidative branch)	0.8667726981950159
BIOTIN-BIOSYNTHESIS-PWY	biotin biosynthesis I	0.8667962266347734
MET-SAM-PWY	superpathway of S-adenosyl-L-methionine biosynthesis	0.8685428523780042
TCA	TCA cycle I (prokaryotic)	0.8695740303334041
FASYN-INITIAL-PWY	superpathway of fatty acid biosynthesis initiation (E. coli)	0.8712720025337284
PWY-6317	galactose degradation I (Leloir pathway)	0.8743230669353786
PWY-6125	superpathway of guanosine nucleotides de novo biosynthesis II	0.8751333245143832
BRANCHED-CHAIN-AA-SYN-PWY	superpathway of branched amino acid biosynthesis	0.8790370428018967
VALSYN-PWY	L-valine biosynthesis	0.8793360473346203
ILEUSYN-PWY	L-isoleucine biosynthesis I (from threonine)	0.8793360473346203
CALVIN-PWY	Calvin-Benson-Bassham cycle	0.879433
PWY-5103	L-isoleucine biosynthesis III	0.8833962927047951
PWY-7328	superpathway of UDP-glucose-derived O-antigen building blocks biosynthesis	0.8835758609569676
PWY-5101	L-isoleucine biosynthesis II	0.8836444540421811
PWY-6519	8-amino-7-oxononanoate biosynthesis I	0.8861399816317919
PWY-6467	Kdo transfer to lipid IVA III (Chlamydia)	0.8866746185361892
P105-PWY	TCA cycle IV (2-oxoglutarate decarboxylase)	0.8874995183552354
PWY-7332	superpathway of UDP-N-acetylglucosamine-derived O-antigen building blocks biosynthesis	0.8881956952705281
HSERMETANA-PWY	L-methionine biosynthesis III	0.8885130996531729
PWY0-845	superpathway of pyridoxal 5'-phosphate biosynthesis and salvage	0.8888321103772177
RHAMCAT-PWY	L-rhamnose degradation I	0.8891123471288805
DTDPRHAMSYN-PWY	dTDP-L-rhamnose biosynthesis I	0.8906430787946407
PWY-7196	superpathway of pyrimidine ribonucleosides salvage	0.8914026134201838
PWY-7392	taxadiene biosynthesis (engineered)	0.8917318892404801
PWY-841	superpathway of purine nucleotides de novo biosynthesis I	0.8920610664023012
DENOVOPURINE2-PWY	superpathway of purine nucleotides de novo biosynthesis II	0.8939375763957846
PANTO-PWY	phosphopantothenate biosynthesis I	0.8962516898981673
SER-GLYSYN-PWY	superpathway of L-serine and glycine biosynthesis I	0.8987717259141736
PWY-3001	superpathway of L-isoleucine biosynthesis I	0.9022706147009587
P161-PWY	acetylene degradation	0.9032421201513728
P441-PWY	superpathway of N-acetylneuraminate degradation	0.9072686942716526
PANTOSYN-PWY	pantothenate and coenzyme A biosynthesis I	0.9102686078365523
PWY-6703	preQ0 biosynthesis	0.910329
GALACTUROCAT-PWY	D-galacturonate degradation I	0.9116056320714573
NAGLIPASYN-PWY	lipid IVA biosynthesis	0.913534
PWY-6891	thiazole biosynthesis II (Bacillus)	0.9145413626260176
PWY-6892	thiazole biosynthesis I (E. coli)	0.9148921502011639
GLYCOLYSIS-E-D	superpathway of glycolysis and Entner-Doudoroff	0.9149814561990605
PWY-6700	queuosine biosynthesis	0.9153148230518695
P23-PWY	reductive TCA cycle I	0.9162575793049845
HISDEG-PWY	L-histidine degradation I	0.9167999304058778
P461-PWY	hexitol fermentation to lactate, formate, ethanol and acetate	0.9172083105637179
PWY-6507	4-deoxy-L-threo-hex-4-enopyranuronate degradation	0.9182935042714138
COLANSYN-PWY	colanic acid building blocks biosynthesis	0.9194083065647471
PWY0-162	superpathway of pyrimidine ribonucleotides de novo biosynthesis	0.9199181427033774
PWY-1269	CMP-3-deoxy-D-manno-octulosonate biosynthesis I	0.9203057578993352
NONMEVIPP-PWY	methylerythritol phosphate pathway I	0.9208259685827587
PWY-7560	methylerythritol phosphate pathway II	0.9208259685827587
PWY-7242	D-fructuronate degradation	0.9208961187253858
PWY-7220	adenosine deoxyribonucleotides de novo biosynthesis II	0.924417
PWY-7222	guanosine deoxyribonucleotides de novo biosynthesis II	0.924417
PWY-6123	inosine-5'-phosphate biosynthesis I	0.9252447988253142
PWY-6470	peptidoglycan biosynthesis V (&beta;-lactam resistance)	0.9257502878171717
PWY4FS-7	phosphatidylglycerol biosynthesis I (plastidic)	0.9294857980444343
PWY4FS-8	phosphatidylglycerol biosynthesis II (non-plastidic)	0.9294857980444343
THRESYN-PWY	superpathway of L-threonine biosynthesis	0.9317107916822212
GLCMANNANAUT-PWY	superpathway of N-acetylglucosamine, N-acetylmannosamine and N-acetylneuraminate degradation	0.9325318789160237
PWY-6969	TCA cycle V (2-oxoglutarate:ferredoxin oxidoreductase)	0.933206
GLYCOL-GLYOXDEG-PWY	superpathway of glycol metabolism and degradation	0.9334891288024063
TRNA-CHARGING-PWY	tRNA charging	0.9341673241381543
PWY-2942	L-lysine biosynthesis III	0.9350995545826191
POLYISOPRENSYN-PWY	polyisoprenoid biosynthesis (E. coli)	0.9358773349276979
GLUCONEO-PWY	gluconeogenesis I	0.9359656149911764
PWY-7229	superpathway of adenosine nucleotides de novo biosynthesis I	0.9380813391286364
PWY-6163	chorismate biosynthesis from 3-dehydroquinate	0.93973
1CMET2-PWY	N10-formyl-tetrahydrofolate biosynthesis	0.9398863179211887
PWY-6126	superpathway of adenosine nucleotides de novo biosynthesis II	0.940911
HISTSYN-PWY	L-histidine biosynthesis	0.9418650982816286
TRPSYN-PWY	L-tryptophan biosynthesis	0.9427517317594001
GLYCOCAT-PWY	glycogen degradation I (bacterial)	0.9429192605474666
GLUTORN-PWY	L-ornithine biosynthesis	0.9446821857331241
ANAGLYCOLYSIS-PWY	glycolysis III (from glucose)	0.9448732454265572
PWY0-1586	peptidoglycan maturation (meso-diaminopimelate containing)	0.9457163053597646
PWY-6612	superpathway of tetrahydrofolate biosynthesis	0.9469148893275018
COA-PWY	coenzyme A biosynthesis I	0.9471746337519747
PWY-5097	L-lysine biosynthesis VI	0.948132
PWY-6277	superpathway of 5-aminoimidazole ribonucleotide biosynthesis	0.9482282554745984
PWY-6122	5-aminoimidazole ribonucleotide biosynthesis II	0.9482282554745984
PWY-6121	5-aminoimidazole ribonucleotide biosynthesis I	0.9490512595828934
THISYN-PWY	superpathway of thiamin diphosphate biosynthesis I	0.9494589454113922
PWY-5695	urate biosynthesis/inosine 5'-phosphate degradation	0.9497222824027491
FOLSYN-PWY	superpathway of tetrahydrofolate biosynthesis and salvage	0.9499465305736103
GLUCUROCAT-PWY	superpathway of &beta;-D-glucuronide and D-glucuronate degradation	0.949979
PWY-6897	thiamin salvage II	0.9502570284607684
PWY-7539	6-hydroxymethyl-dihydropterin diphosphate biosynthesis III (Chlamydia)	0.9524067676225225
PYRIDNUCSAL-PWY	NAD salvage pathway I	0.9529047355647563
PWY-5659	GDP-mannose biosynthesis	0.9543027060670599
PWY-6147	6-hydroxymethyl-dihydropterin diphosphate biosynthesis I	0.9548709533961974
RIBOSYN2-PWY	flavin biosynthesis I (bacteria and plants)	0.9583883743631707
PWY-6386	UDP-N-acetylmuramoyl-pentapeptide biosynthesis II (lysine-containing)	0.9585809216393874
P108-PWY	pyruvate fermentation to propanoate I	0.9593333782865987
PWY-6385	peptidoglycan biosynthesis III (mycobacteria)	0.960693
PEPTIDOGLYCANSYN-PWY	peptidoglycan biosynthesis I (meso-diaminopimelate containing)	0.960693
PWY-6387	UDP-N-acetylmuramoyl-pentapeptide biosynthesis I (meso-diaminopimelate containing)	0.9611502798627714
PWY-621	sucrose degradation III (sucrose invertase)	0.9630775540007533
PWY-7199	pyrimidine deoxyribonucleosides salvage	0.9638763592635662
SULFATE-CYS-PWY	superpathway of sulfate assimilation and cysteine biosynthesis	0.964195
PWY-7219	adenosine ribonucleotides de novo biosynthesis	0.9642013189094987
PWY-7456	mannan degradation	0.9643074919430247
GALACT-GLUCUROCAT-PWY	superpathway of hexuronide and hexuronate degradation	0.9669907432606167
GLYCOLYSIS	glycolysis I (from glucose 6-phosphate)	0.9705424216480163
PWY-5686	UMP biosynthesis	0.9731884357786204
PWY-5347	superpathway of L-methionine biosynthesis (transsulfuration)	0.9738642252055494
PWY-6478	GDP-D-glycero-&alpha;-D-manno-heptose biosynthesis	0.9742702980477749
PWY-6609	adenine and adenosine salvage III	0.974457
PWY-6383	mono-trans, poly-cis decaprenyl phosphate biosynthesis	0.9765340426298137
ANAEROFRUCAT-PWY	homolactic fermentation	0.9783242708653772
PYRIDNUCSYN-PWY	NAD biosynthesis I (from aspartate)	0.9805743721829128
PWY-5484	glycolysis II (from fructose 6-phosphate)	0.980747
PWY-4984	urea cycle	0.9828547909722146
PWY-7323	superpathway of GDP-mannose-derived O-antigen building blocks biosynthesis	0.9835474706292451
PWY-6151	S-adenosyl-L-methionine cycle I	0.985434
PWY-5667	CDP-diacylglycerol biosynthesis I	0.9873094133709597
PWY0-1319	CDP-diacylglycerol biosynthesis II	0.9873094133709599
PENTOSE-P-PWY	pentose phosphate pathway	0.9879342501903721
PWY-6545	pyrimidine deoxyribonucleotides de novo biosynthesis III	0.9882515212446956
PYRIDOXSYN-PWY	pyridoxal 5'-phosphate biosynthesis I	0.991547
PWY-7208	superpathway of pyrimidine nucleobases salvage	0.9932916515758383
PWY-5100	pyruvate fermentation to acetate and lactate II	0.9941773260547333
PWY-6737	starch degradation V	0.9960117848639002
PWY-7221	guanosine ribonucleotides de novo biosynthesis	0.9988315075371033
PHOSLIPSYN-PWY	superpathway of phospholipid biosynthesis I (bacteria)	0.9990041124277089
PWY-5121	superpathway of geranylgeranyl diphosphate biosynthesis II (via MEP)	0.9996662567191893
DHGLUCONATE-PYR-CAT-PWY	glucose degradation (oxidative)
